# Assessing the Safety of Home Oximetry for Covid-19: A multi-site retrospective observational study

**DOI:** 10.1101/2020.12.16.20248302

**Authors:** Jonathan Clarke, Kelsey Flott, Roberto Crespo, Hutan Ashrafian, Gianluca Fontana, Jonathan Benger, Ara Darzi, Sarah Elkin

**Author notes:** **Corresponding Author** Dr Jonathan Clarke, Centre for Mathematics of Precision Healthcare, Imperial College London, London SW7 2AZ.

## Abstract

**Objectives:** To determine the safety and effectiveness of home oximetry monitoring pathways safe for Covid-19 patients in the English NHS

**Design:** This was a retrospective, multi-site, observational study of home oximetry monitoring for patients with suspected or proven Covid-19

**Setting:** This study analysed patient data from four Covid-19 home oximetry pilot sites in North West London, Slough, South Tees and Watford across primary and secondary care settings.

**Participants:** 1338 participants were enrolled in a home oximetry programme at one of the four pilot sites. Participants were excluded if primary care data and oxygen saturations are rest at enrolment were not available. 908 participants were included in the analysis.

**Interventions:** Home oximetry monitoring was provided to participants with a known or suspected diagnosis of Covid-19. Participants were enrolled following attendance to accident and emergency departments, hospital admission or referral through primary care services.

**Results:** Of 908 patients enrolled into four different Covid-19 home oximetry programmes in England, 771 (84.9%) had oxygen saturations at rest of 95% or more, and 320 (35.2%) were under 65 years of age and without comorbidities. 52 (5.7%) presented to hospital and 28 (3.1%) died following enrolment, of which 14 (50%) had Covid-19 as a named cause of death. All-cause mortality was significantly higher in patients enrolled after admission to hospital (OR 8.70, 95% CI: 2.5 – 29.9), compared to those enrolled in primary care, Patients enrolled after hospital discharge (OR 0.31, 95% CI: 0.15 – 0.68) or emergency department presentation (OR 0.42, 95% CI: 0.20 – 0.89) were significantly less likely to present to hospital after enrolment than those enrolled in primary care.

**Conclusions:** This study find that home oximetry monitoring can be a safe pathway for Covid-19 patients; and indicates increases in risk to vulnerable groups and patients with oxygen saturations < 95% at enrolment, and in those enrolled on discharge from hospital. Findings from this evaluation have contributed to the national implementation of home oximetry across England, and further work will be undertaken to evaluate clinical effectiveness of the new pathway.

**Section 1: What is already known on this topic:**

- The Covid-19 pandemic has created a new and significant burden on health systems globally.
- Oxygen saturations have been found to be an important factor to stratify patient risk and guide treatment of Covid-19.
- Home oximetry programmes emerged during the early stages of the pandemic as an innovative means of monitoring patients with Covid-19 without admission to hospital.

**Section 2: What this study adds:**

- Home oximetry monitoring is associated with low rates of hospitalisation (5.7%) and all-cause mortality (3.1%). Many low-risk patients were enrolled in home oximetry pilots, and were associated with low rates of mortality.
- Home oximetry monitoring may represent a safe and programme for the delivery of community care to Covid-19 patients with pre-existing risk factors including increased age, high BMI and clinical comorbidities but who do not meet clinical thresholds for hospital admission.
